# Assessing the value of linking public health microbiology data to the UK Biobank

**DOI:** 10.1101/2025.07.01.25330627

**Authors:** Shang-Kuan Lin, Jacob Armstrong, Amanda Y. Chong, Guillaume Butler-Laporte, Naomi E. Allen, Alexander J. Mentzer, David H. Wyllie, Daniel J. Wilson

## Abstract

Infection is important both as a cause of communicable diseases and as an exposure predisposing to non-communicable diseases. Investigating disease risk is a major research focus in large cohorts like UK Biobank. Linking cohorts to electronic health records, like the UK Health Security Agency’s Second Generation Surveillance System (SGSS), can enhance infection research. SGSS collects infection data from ∼200 microbiology laboratories across England, supporting surveillance, outbreak detection, and antimicrobial resistance monitoring.

We previously described algorithms linking SGSS to UK Biobank and demonstrated their utility during the COVID-19 pandemic. Here, we assess the value of SGSS for infection research by comparing it to Hospital Episode Statistics (HES), a centralized clinical dataset on hospital admissions already available in UK Biobank. Genome-wide association studies (GWAS) were used to evaluate the performance of SGSS microbiological diagnoses versus HES diagnostic codes for identifying infection outcomes.

SGSS contained substantially more infection records than HES by participant (82,888 vs 18,054), particularly for bacteria (excepting *Helicobacter pylori* and *Mycobacterium tuberculosis*). SGSS yielded more GWAS hits (31 vs 12) encompassing more pathogens (12 vs 8). Our findings demonstrate the high scientific added-value of SGSS above and beyond that of HES, supporting its integration in UK Biobank for future infection research.
