## Supplementary Table S1 for "Assessing the value of linking public health microbiology data to the UK Biobank"

### Sheet: Supplementary Table S1_sort
Pathogen.labels	ICD.10.records
Bartonella henselae	A281
Bartonella quintana	A790
Bartonella	A281, A440, A441, A448, A449, A790
Bordetella pertussis	A370
Bordetella parapertussis	A371
Bordetella	A370, A371, A378, A379
Borrelia burgdorferi	A692
Borrelia recurrentis	A680
Borrelia	A680, A681, A689, A692
Brucella melitensis	A230
Brucella abortus	A231
Brucella suis	A232
Brucella canis	A233
Brucella	A230, A231, A232, A233, A238, A239
Burkholderia mallei	A240
Burkholderia pseudomallei	A241, A242
Burkholderia	A240, A241, A242, A243, A244
Campylobacter	A045
Chlamydia psittaci	A70
Chlamydia trachomatis	A55, A560, A561, A562, A563, A564, A568, A710, A711, A719, A740, B940
Chlamydia	A55, A560, A561, A562, A563, A564, A568, A70, A710, A711, A719, A740, A748, A749
Coxiella burnetii	A78
Escherichia coli	A040, A041, A042, A043, A044, B962, J155
Francisella tularensis	A210, A211, A212, A213, A217, A218, A219
Haemophilus influenzae	A413, A492, B963, J14, J201
Haemophilus aegyptius	A484
Haemophilus ducreyi	A57
Haemophilus	A413, A484, A492, A57, B963, G000, J14, J201
Helicobacter pylori	B980
Klebsiella granulomatis	A58
Klebsiella pneumoniae	B961, J150
Klebsiella	A58, B961, J150
Legionella	A481, A482
Leptospira	A270, A278, A279
Mycobacterium tuberculosis	A150, A151, A152, A153, A154, A155, A156, A157, A158, A159, A160, A161, A162, A163, A164, A165, A167, A168, A169, A170, A171, A178, A179, A180, A181, A182, A183, A184, A185, A186, A187, A188, A190, A191, A192, A198, A199, B900, B901, B902, B908, B909
Mycobacterium leprae	A300, A301, A302, A303, A304, A305, A308, A309
Mycobacterium	A150, A151, A152, A153, A154, A155, A156, A157, A158, A159, A160, A161, A162, A163, A164, A165, A167, A168, A169, A170, A171, A178, A179, A180, A181, A182, A183, A184, A185, A186, A187, A188, A190, A191, A192, A198, A199, A300, A301, A302, A303, A304, A305, A308, A309, A310, A311, A318, A319
Neisseria meningitidis	A390, A391, A392, A393, A394, A395, A398, A399
Neisseria gonorrhoeae	A540, A541, A542, A543, A544, A545, A546, A548, A549
Neisseria	A390, A391, A392, A393, A394, A395, A398, A399, A540, A541, A542, A543, A544, A545, A546, A548, A549
Pasteurella	A280
Proteus	B964
Pseudomonas	B965, J151
Rickettsia akari	A791
Rickettsia australis	A773
Rickettsia conorii	A771
Rickettsia prowazekii	A750, A751
Rickettsia rickettsii	A770
Rickettsia sibirica	A772
Rickettsia typhi	A752
Orientia tsutsugamushi	A753
Rickettsia	A750, A751, A752, A753, A759, A770, A771, A772, A773, A778, A779, A791
Salmonella Typhi	A010
Salmonella Paratyphi	A011, A012, A013, A014
Salmonella typhi, Salmonella paratyphi	A010, A011, A012, A013, A014
Salmonella	A010, A011, A012, A013, A014, A020, A021, A022, A028, A029
Shigella dysenteriae	A030
Shigella flexneri	A031
Shigella boydii	A032
Shigella sonnei	A033
Shigella	A030, A031, A032, A033, A038, A039
Spirillum minus	A250
Streptobacillus moniliformis	A251
Treponema carateum	A670, A671, A672, A673, A679
Treponema pallidum	A510, A511, A512, A513, A514, A515, A519, A520, A521, A522, A523, A527, A528, A529, A530, A539, A65, A660, A661, A662, A663, A664, A665, A666, A667, A668, A669
Treponema	A510, A511, A512, A513, A514, A515, A519, A520, A521, A522, A523, A527, A528, A529, A530, A539, A65, A660, A661, A662, A663, A664, A665, A666, A667, A668, A669, A670, A671, A672, A673, A679
Vibrio cholerae	A000, A001, A009
Vibrio parahaemolyticus	A053
Vibrio vulnificus	B981
Vibrio	A000, A001, A009, A053, B981
Yersinia pestis	A200, A201, A202, A203, A207, A208, A209
Yersinia	A046, A200, A201, A202, A203, A207, A208, A209, A282
Yersinia enterocolitica	A046
Actinomyces	A420, A421, A422, A427, A428, A429, B471
Bacillus anthracis	A220, A221, A222, A227, A228, A229
Bacillus cereus	A054
Bacillus fragilis	B966
Bacillus	A054, A220, A221, A222, A227, A228, A229, B966
Clostridium difficile	A047
Clostridium botulinum	A051
Clostridium perfringens	A052, B967
Clostridium tetani	A33, A34, A35
Clostridium	A047, A051, A052, A33, A34, A35, A480, B967
Corynebacterium diphtheriae	A360, A361, A362, A363, A368, A369
Erysipelothrix rhusiopathiae	A260, A267, A268, A269
Listeria	A320, A321, A327, A328, A329
Mycoplasma pneumoniae	B960, J200
Mycoplasma	A493, B960, J200
Nocardia	A430, A431, A438, A439
Staphylococcus aureus	A410, B956
Staphylococcus	A410, A46, A490, B956, B957, B958, G003, J152, L00, M000
Streptococcus pneumoniae	A403, B953, J13, M001
Streptococcus pyogenes	A38
Streptococcus	A38, A400, A401, A402, A403, A408, A409, A46, A491, B950, B951, B952, B953, B954, B955, G002, J020, J030, J13, J153, J154, J202, M000, M001, M002
Adenoviridae	A082, A851, A871, B300, B301, B340, B970
Argentinian mammarenavirus	A960
Lassa mammarenavirus	A962
lymphocytic choriomeningitis mammarenavirus	A872
Machupo mammarenavirus	A961
Mammarenavirus	A872, A960, A961, A962
Arenavirus	A872, A960, A961, A962, A968, A969
Norovirus	A081
Orthocoronavirinae	B342, B972
Marburg marburgvirus	A983
Zaire ebolavirus	A984
Filoviridae	A983, A984
Dengue virus	A90, A91, A970, A971, A972, A979
Hepacivirus C	B171, B182
Japanese Encephalitis Virus	A830
Kyasanur Forest disease virus	A982
Murray Valley encephalitis virus	A834
Omsk hemorrhagic fever virus	A981
Rocio virus	A836
St. Louis encephalitis virus	A833
tick-borne encephalitis virus	A840, A841, A848, A849
West Nile Virus	A923
Yellow fever virus	A950, A951, A959
Flavivirus	A830, A833, A834, A836, A840, A841, A848, A849, A90, A91, A923, A950, A951, A959, A970, A971, A972, A979, A981, A982, B171, B182
Hantavirus	B334
Hepatitis B virus	B160, B161, B162, B169, B170, B180, B181
Hepatitis E virus	B172
Simplexvirus	A600, A601, A609, B000, B001, B002, B003, B004, B005, B007, B008, B009, B010, B011, B012, B018, B019, B020, B021, B022, B023, B027, B028, B029
Human alphaherpesvirus 3	B010, B011, B012, B018, B019, B020, B021, B022, B023, B027, B028, B029
Betaherpesvirinae	B082, B250, B251, B252, B258, B259, B271
Cytomegalovirus	B250, B251, B252, B258, B259, B271
Gammaherpesvirinae	B270
Rubella virus	B060, B068, B069
Crimean-Congo hemorrhagic fever orthonairovirus	A980
influenza virus	J09, J100, J101, J108, J110, J111, J118
Human papillomavirus	A630, B07, B977
Measles morbillivirus	B050, B051, B052, B053, B054, B058, B059
Mumps orthorubulavirus	B260, B261, B262, B263, B268, B269
Paramyxoviridae	B050, B051, B052, B053, B054, B058, B059, B260, B261, B262, B263, B268, B269, J122, J204
Human parvovirus B19	B083
Human parvovirus	B083, B343, B976
California encephalitis orthobunyavirus	A835
Oropouche virus	A930
Orthobunyavirus	A835, A930
Rift Valley fever virus	A924
Phenuiviridae	A924, A931
Enterovirus C	A800, A801, A802, A803, A804, A809, B91
Coxsackievirus	J203
Human rhinovirus	J206
Echovirus	A800, A801, A802, A803, A804, A809, A850, A870, A880, B084, B085, B303, B341, B971, J203, J206, J207
Hepatovirus A	B150, B159
Picornavirus	A800, A801, A802, A803, A804, A809, A850, A870, A880, B084, B085, B150, B159, B303, B341, B971
Human orthopneumovirus	B974, J205, J210
Human metapneumovirus	J123, J211
Pneumovirus	B974, J123, J205, J210, J211
Variola virus	B03
Monkeypox virus	B04
Orthopoxvirus	B03, B04, B080
Molluscum contagiosum virus	B081
Poxviridae	B03, B04, B080, B081
Colorado tick fever virus	A932
Rotavirus	A080, A932, B975
Human immunodeficiency virus	B200, B201, B202, B203, B204, B205, B206, B207, B208, B209, B210, B211, B212, B213, B217, B218, B219, B220, B221, B222, B227, B230, B231, B232, B238, B24
Retroviridae	B200, B201, B202, B203, B204, B205, B206, B207, B208, B209, B210, B211, B212, B213, B217, B218, B219, B220, B221, B222, B227, B230, B231, B232, B238, B24, B333, B973
Lyssavirus	A820, A821, A829
Western equine encephalitis virus	A831
Eastern equine encephalitis virus	A832
Chikungunya virus	A920
Onyong-nyong virus	A921
Venezuelan equine encephalitis virus	A922
Ross River Virus	B331
Alphavirus	A831, A832, A920, A921, A922, B331
Hepadnaviridae	B150, B159, B160, B161, B162, B169, B170, B171, B172, B178, B179, B180, B181, B182, B188, B189, B190, B199
Arthrodermataceae	B350, B351, B352, B353, B354, B355, B356, B358, B359, B360, B361, B362, B363, B368, B369
Trichophyton	B351
Trichophyton concentricum	B355
Malassezia	B360
Hortaea werneckii	B361
Trichosporon	B362
Piedraia hortae	B363
Candida	B370, B371, B372, B373, B374, B375, B376, B377, B378, B379
Coccidioides	B380, B381, B382, B383, B384, B387, B388, B389
Histoplasma capsulatum	B390, B391, B392, B393, B394, B395, B399
Blastomyces	B400, B401, B402, B403, B407, B408, B409
Paracoccidioides	B410, B417, B418, B419
Sporothrix	B420, B421, B427, B428, B429
Eurotiomycetes	B430
Cladosporium	B431
Fungi	B430, B431, B432, B438, B439
Aspergillus	B440, B441, B442, B447, B448, B449
Cryptococcus	B450, B451, B452, B453, B457, B458, B459
Mucorales	B460, B461, B462, B463, B464, B465, B468, B469
fungi	B350, B351, B352, B353, B354, B355, B356, B358, B359, B360, B361, B362, B363, B368, B369, B370, B371, B372, B373, B374, B375, B376, B377, B378, B379, B380, B381, B382, B383, B384, B387, B388, B389, B390, B391, B392, B393, B394, B395, B399, B400, B401, B402, B403, B407, B408, B409, B410, B417, B418, B419, B420, B421, B427, B428, B429, B430, B431, B432, B438, B439, B440, B441, B442, B447, B448, B44…
Lacazia loboi	B480
Rhinosporidium seeberi	B481
Scedosporium boydii	B482
Geotrichum candidum	B483
Talaromyces marneffei	B484
Entamoeba histolytica	A060, A061, A062, A063, A064, A065, A066, A067, A068, A069
Balantidium coli	A070
Giardia duodenalis	A071
Cryptosporidium	A072
Cystoisospora belli	A073
Trichomonas vaginalis	A590, A598, A599
Plasmodium falciparum	B500, B508, B509
Plasmodium vivax	B510, B518, B519
Plasmodium malariae	B520, B528, B529
Plasmodium ovale	B530
Plasmodium	B500, B508, B509, B510, B518, B519, B520, B528, B529, B530, B531, B538
Leishmania	B550, B551, B552, B559
Trypanosoma brucei	B560, B561, B569
Trypanosoma cruzi	B570, B571, B572, B573, B574, B575
Trypanosoma	B560, B561, B569, B570, B571, B572, B573, B574, B575
Toxoplasma gondii	B580, B581, B582, B583, B588, B589
Pneumocystis jirovecii	B59
Babesia	B600
Acanthamoeba	B601
Naegleria fowleri	B602
Schistosoma haematobium	B650
Schistosoma mansoni	B651
Schistosoma japonicum	B652
schistosoma	B650, B651, B652, B653, B658, B659
Opisthorchis	B660
Clonorchis sinensis	B661
Dicrocoelium dendriticum	B662
Fasciola hepatica	B663
Paragonimus	B664
Fasciolopsis buski	B665
Echinococcus granulosus	B670, B671, B672, B673, B674
Echinococcus multilocularis	B675, B676, B677
Echinococcus	B670, B671, B672, B673, B674, B675, B676, B677, B678, B679
Taenia solium	B680, B690, B691, B698, B699
Taenia saginata	B681
Taenia	B680, B681, B689
Diphyllobothrium	B700
Spirometra	B701
Hymenolepis	B710
Dipylidium	B711
Dracunculus medinensis	B72
Onchocerca volvulus	B73
Wuchereria bancrofti	B740
Brugia malayi	B741
Brugia timori	B742
Loa loa	B743
Mansonella	B744
Trichinella	B75
Ancylostoma	B760
Necator	B761
Ascaris lumbricoides	B770, B778, B779
Strongyloides stercoralis	B780, B781, B787, B789
Trichuris trichiura	B79
Enterobius vermicularis	B80
Anisakis	B810
Paracapillaria philippinensis	B811
Trichostrongylus	B812
Angiostrongylus	B813
Gnathostoma	B831
Angiostrongylus cantonensis	B832
Syngamus	B833
Pediculus humanus	B850, B851, B852
Pthirus pubis	B853
Sarcoptes scabiei	B86
Bacteria	A048, A049, A058, A059, A288, B968
Eukaryota	A078, A079
Viruses	A083, A084, A938, A94, B088, B09, B941, B978
Unknown	A085, A09, A090, A099, B829, B888, B889, B89, B948, B949, B99
Spirochaetes	A698, A699
Cestoda	B719
Ancylostomatidae	B769, B830
Animalia	B814, B820, B838, B839
Phthiraptera	B854
Diptera	B870, B871, B879, B880
Emerita	B881
Hepatovirus	B942
