## Supplementary Table S4 for "Assessing the value of linking public health microbiology data to the UK Biobank"

### Sheet: Sheet1
GWAS catalog
RSID	pValue	pValueAnnotation	riskFrequency	orValue	beta	ci	mappedGenes	traitName	efoTraits	bgTraits	accessionId	locations	pubmedId	author
rs4321864	9e-08	-	NR	1.13	-	[NR]	TSBP1-AS1,HLA-DRA	Staphylococcus aureus infection	Staphylococcus aureus infection	-	GCST003150	6:32431410	26450422	DeLorenze GN
rs115231074	1e-10	-	NR	1.22	-	[NR]	HLA-DRB1,HLA-DRB6	Staphylococcus aureus infection	Staphylococcus aureus infection	-	GCST003150	6:32575268	26450422	DeLorenze GN
rs2455012	7e-07	-	0.04519	2.17	-	[1.59-2.93]	PDE4B	Staphylococcus aureus infection	Staphylococcus aureus infection	-	GCST002440	1:66055315	24847357	Ye Z
rs3804047	3e-06	-	0.281143	1.52	-	[1.27-1.81]	TXNRD2	Staphylococcus aureus infection	Staphylococcus aureus infection	-	GCST002440	22:19892114	24847357	Ye Z
rs470093	7e-06	-	0.146838	1.63	-	[1.31-2.02]	PNPLA5	Staphylococcus aureus infection	Staphylococcus aureus infection	-	GCST002440	22:43880291	24847357	Ye Z
rs7152530	8e-07	-	0.633254	1.61	-	[1.33-1.96]	RN7SL714P,LINC02295	Staphylococcus aureus infection	Staphylococcus aureus infection	-	GCST002440	14:98174878	24847357	Ye Z
rs115231074	5e-08	-	NR	1.28	-	[NR]	HLA-DRB1,HLA-DRB6	Skin and soft tissue Staphylococcus aureus infection	skin and soft tissue Staphylococcus aureus infection	-	GCST003149	6:32575268	26450422	DeLorenze GN
rs72989928	2e-06	-	0.017	0.72	-	[0.63-0.83]	MEAF6P1,MAP2	Skin and soft tissue infections	skin and soft tissue Staphylococcus aureus infection	-	GCST90013411	2:209331894	33662382	Rogne T
rs3749748	4e-18	-	0.248	1.18	-	[1.14-1.23]	SLC12A2-DT	Skin and soft tissue infections	skin and soft tissue Staphylococcus aureus infection	-	GCST90013411	5:128014857	33662382	Rogne T
rs115740542	4e-07	-	0.075	1.17	-	[1.10-1.24]	H2BC4	Skin and soft tissue infections	skin and soft tissue Staphylococcus aureus infection	-	GCST90013411	6:26123274	33662382	Rogne T
rs2007361	5e-08	-	0.342	0.91	-	[0.88-0.94]	PSMA1	Skin and soft tissue infections	skin and soft tissue Staphylococcus aureus infection	-	GCST90013411	11:14641176	33662382	Rogne T
rs78625038	6e-08	-	0.006	1.86	-	[1.48-2.32]	GAN	Skin and soft tissue infections	skin and soft tissue Staphylococcus aureus infection	-	GCST90013411	16:81368675	33662382	Rogne T
SGSS GWAS result
CHROM	GENPOS	ID	ALLELE0	ALLELE1	A1FREQ	INFO	OR	95% CI	p-value	N	TEST	BETA	SE	CHISQ	LOG10P
1	66520998	rs2455012	A	G	0.953561	0.993189	1.00	1.05-0.95	9.28E-01	288076	ADD	-0.00219466	0.0243112	0.00814931	0.0324193
2	210196618	rs72989928	T	G	0.0159316	1	0.98	1.07-0.91	6.80E-01	288076	ADD	-0.0167261	0.0405415	0.170212	0.16754
5	127350549	rs3749748	C	T	0.243813	0.991418	1.01	1.03-0.98	6.52E-01	288076	ADD	0.00537896	0.0119283	0.203347	0.185731
6	26123502	rs115740542	T	C	0.0679801	0.986252	1.08	1.12-1.04	1.45E-04	288076	ADD	0.0754393	0.0196858	14.4308	3.83741
6	32399187	rs4321864	C	A	0.317669	0.99934	1.04	1.06-1.02	4.08E-04	288076	ADD	0.0386775	0.0109198	12.4942	3.38911
11	14662722	rs2007361	A	G	0.339031	0.997055	1.00	1.02-0.98	7.74E-01	288076	ADD	-0.00310276	0.0108149	0.0823103	0.111152
14	98641215	rs7152530	G	A	0.348985	0.99793	1.02	1.04-1.00	7.86E-02	288076	ADD	0.0188452	0.0107153	3.09309	1.10444
16	81402279	rs78625038	C	CT	0.0075932	0.969756	0.95	1.08-0.84	4.35E-01	288076	ADD	-0.0486438	0.0623528	0.608615	0.361201
22	19879637	rs3804047	A	G	0.292627	0.99408	1.00	1.03-0.98	6.79E-01	288076	ADD	0.00466009	0.0112579	0.171345	0.168182
22	44276171	rs470093	T	G	0.832903	0.994297	0.99	1.02-0.96	5.01E-01	288076	ADD	-0.00919081	0.0136587	0.452784	0.300148
